# Effectiveness of measures taken by governments to support hand hygiene in community settings: A systematic review

**DOI:** 10.1101/2025.03.11.25323746

**Authors:** Jedidiah S. Snyder, Erika Canda, Jordan C. Honeycutt, Lilly A. O’Brien, Hannah K. Rogers, Oliver Cumming, Joanna Esteves Mills, Bruce Gordon, Marlene K. Wolfe, Bethany A. Caruso, Matthew C. Freeman

## Abstract

This systematic review aimed to identify and evaluate government measures that support equitable and sustained hand hygiene practices in community settings. We conducted a comprehensive search of PubMed, Web of Science, EMBASE, CINAHL, Global Health, Cochrane Library, Global Index Medicus, Scopus, PAIS Index, WHO IRIS, UN Digital Library and World Bank eLibrary for quantitative, qualitative, and mixed-methods research and grey literature between January 1, 1980, and March 29, 2023. Manual searches of the reference lists of relevant systematic reviews and consultations with experts supplemented this process. The quality of included studies was assessed using the Mixed Method Appraisal Tool (MMAT).

Government measures were categorized according to the Sanitation and Water for All ‘Building Blocks’, which defines five key elements for a sustainable WASH (Water, Sanitation, and Hygiene) sector: (1) policy and strategy, (2) institutional arrangements, (3) sector financing, (4) planning, monitoring, and review, and (5) capacity development.

The review included 31 studies (24 journal articles and 7 grey literature) from 19 countries, primarily middle-income countries (71%, n=22). These studies reported various hand hygiene outcomes, mainly focusing on end-user practices and access to facilities. Across the studies, 75 government measures were identified, with the most common being sector policy strategy and capacity development (both 31%, n=23), followed by institutional arrangements (17%, n=13), planning, monitoring, review (13%, n=10), and sector financing (8%, n=6).

Positive impacts on hand hygiene were linked to 45 measures across all five Building Blocks in 17 studies. Most studies focused on household and school settings, with fewer addressing public settings, underscoring the need for targeted government measures in these areas. These findings highlight diverse government approaches to promoting hand hygiene in communities, revealing variations in scope, implementation, and impact. These examples can guide governments in developing informed and effective hand hygiene recommendations for future policies.

**Funding:** **This work was supported by the World Health Organization (PO number: 203046633). PROSPERO registration number CRD42023429145.**

**What is already known on this topic:** Hand hygiene is crucial for preventing infectious diseases, but there is a lack of consistent global guidelines and evidence-based recommendations for government measures in community settings.

**What this study adds:** This systematic review identifies and evaluates 75 government measures across five WASH Building Blocks, highlighting diverse strategies, their impacts, and gaps in the evidence for hand hygiene in community settings.

**How this study might affect research practice or policy:** The findings provide actionable insights for governments to design and implement effective hand hygiene policies, emphasizing the need for comprehensive reporting and targeted interventions in underrepresented public and institutional settings.
