## Supplementary material for "Effectiveness of measures taken by governments to support hand hygiene in community settings: A systematic review": S2-Summary of studies

### Sheet: Studies
Effectiveness of measures taken by governments to support hand hygiene in community settings: A systematic review. Snyder et al
Study	Title	Literature	Country	WHO region	Income	Level	Enacting government	Dates	Setting	Urban/rural	Target population	Target hand hygiene outcome	Equity	Affordability	Study design	MMAT	Impact	Impact summary	Sustainability	Sustainability details
Adebayo 2021	Public-private comparative study of the quality of implementation of the school health programme in a metropolitan city in Nigeria	Journal article	Nigeria	AFR	LOWER-MIDDLE	National	Government of Nigeria	2006-	Institutional-Schools	Urban, Rural	Primary school children in urban and rural areas	(A) Increase access to hand hygiene facility (soap and water)			Non-randomized study	3	Null	Overall there was poor implementation of the program in the selected public and primary schools in the study area, though it was worse in the public schools. Hand washing facilities were present in 19.1% (2.6% public; 41.4% private).	Not applicable
Agarwala 2022	Mapping Policies and Tracking Budgets for Hand Hygiene: A Study of Select Ministries of the Government of India	Grey literature	India	SEAR	LOWER-MIDDLE	National	Government of India	2014-	General Community Settings	Unspecified	Unspecified populations	(EE) Create enabling conditions for hand hygiene			Quantitative descriptive study	4	Positive	Hand hygiene measures although not explicitly stated in schemes and programmes across ministries and departments of the country, are embedded in guidelines. A comprehensive review of all existing schemes under the selected 5mMinistries shows 9 specific schemes have components which could be leveraged for of hand hygiene in them.	Not evaluated/reported
Aluri 2022	The effect of a large-scale water, sanitation and hygiene intervention in Bangladesh on knowledge, behaviour and health: findings from an endline programme evaluation	Journal article	Bangladesh	SEAR	LOWER-MIDDLE	National	Government of Bangladesh - in collaboration UNICEF and U.K. Department for International Development	2007-2012	Domestic-Households	Rural	Unspecified populations in rural areas	(BC) Change end-user hand hygiene practices			Randomized controlled trial	3	Null	The SHEWA-B community-based WASH promotion intervention did not have the intended effect on hand hygiene knowledge or behavior. Comparing endline to baseline, the intervention group showed minimal improvement compared to the control group in WASH knowledge. The intervention group showed an increase in observed handwashing before preparing food and after cleaning a child's anus at the endline comp…	Not applicable
Antwi-Agyei 2017	Water, sanitation and hygiene (WASH) in schools: results from a process evaluation of the National Sanitation Campaign in Tanzania	Journal article	Tanzania	AFR	LOWER-MIDDLE	National	Government of Tanzania; Ministry of Health, Community Development, Gender, Elderly and Children; Ministry of Education, Science and Technology	2012-	Institutional-Schools	Rural	Primary school children in rural areas	(BC) Change end-user hand hygiene practices, (EE) Create enabling conditions for hand hygiene			Mixed methods study	5	Positive	Overall, the implementation of the campaign in schools was found to be effective, though poor planning and coordination, inadequate funding, and low technical capacity were identified as barriers to achieve the intended objectives.	No	The study found that WASH facilities and an appropriate enabling environment were available in most schools, though they were inadequate to ensure a sustainable SWASH capable of achieving improved health and education for all schoolchildren in Tanzania
Bajracharya 2003	Myanmar experiences in sanitation and hygiene promotion: Lessons learned and future directions	Journal article	Myanmar	SEAR	LOWER-MIDDLE	National	Department of Health; Central Health Education Bureau of the Department of Health Planning - in collaboration with UNICEF	1996-	Domestic-Households	Unspecified	Socio-economically disadvantaged populations in areas with low sanitation coverage	(BC) Change end-user hand hygiene practices	Measures targeted socio-economically disadvantaged populations and identified follow-up activities through more intensive social mobilization programming for hard to reach households.		Quantitative descriptive study	2	Positive	Handwashing with soap and water after defecation increased from 18% in 1996 to 43% in 2001. Success is attributable to high level political commitment, state or division level action and community mobilisation by village level authorities.	Not evaluated/reported
Briceño 2017	Are there synergies from combining hygiene and sanitation promotion campaigns: Evidence from a large-scale cluster-randomized trial in rural Tanzania	Journal article	Tanzania	AFR	LOWER-MIDDLE	District	Ministry of Water; Ministry of Health and Social Welfare - in collaboration with World Bank's Water and Sanitation Program	2009-2010	Domestic-Households	Rural	Pregnant women, mothers, and caregivers of young children in rural areas	(A) Increase access to hand hygiene facility (soap and water), (BC) Change end-user hand hygiene practices		Promoted the construction of low-cost hand hygiene facilities (e.g., tippy taps)	Randomized controlled trial	3	Null	Households in handwashing promotion-only wards showed marginal improvements in handwashing behavior related to food preparation but not at other critical junctures. Program reports suggest that, while many people constructed tippy taps early on, they soon broke and only 22 were observed across the entire sample at endline.	Not applicable
Cameron 2013	Impact evaluation of a large-scale rural sanitation project in Indonesia	Grey literature	Indonesia	SEAR	UPPER-MIDDLE	Provincial	Local and national government offices - in collaboration with World Bank's Water and Sanitation Program	2007-	Domestic-Households	Rural	Unspecified populations in rural areas	(BC) Change end-user hand hygiene practices			Randomized controlled trial	3	Null	There was no evidence of improvements in handwashing behavior. The only significant coefficient suggests that treatment is associated with a decline in water availability at handwashing stations.	Not applicable
Chard 2018	Design, Intervention Fidelity, and Behavioral Outcomes of a School-Based Water, Sanitation, and Hygiene Cluster-Randomized Trial in Laos	Journal article	Lao PDR	WPR	LOWER-MIDDLE	National	Government of Lao PDR; Ministry of Health; Ministry of Education and Sports - in collaboration with UNICEF	2013-2017	Institutional-Schools	Unspecified	Primary school children	(A) Increase access to hand hygiene facility (soap and water), (BC) Change end-user hand hygiene practices			Randomized controlled trial	5	Positive	The WinS project improved the WASH environment in intervention schools by increasing access to toilets, handwashing facilities, and safe drinking water. The project produced positive changes in pupils' school WASH behaviors, specifically increasing toilet use and daily group handwashing.	Yes	Increases in access to handwashing facilities improvements were sustained over two years after implementation of the project.
Chase 2012	Handwashing behavior change at scale: evidence from a randomized evaluation in Vietnam	Grey literature	Vietnam	WPR	LOWER-MIDDLE	Provincial	Vietnam Ministry of Health and Women's Union	2010	Domestic-Households	Peri-urban, Rural	Mothers and caregivers of children in peri-urban and rural areas	(A) Increase access to hand hygiene facility (soap and water), (BC) Change end-user hand hygiene practices			Randomized controlled trial	4	Null	Exposure to the campaign resulted in a slight increase in the availability of handwashing materials in the household, and caregivers in the treatment group were more likely to report washing hands at some of the times emphasized by the campaign. However, observed handwashing with soap at these times is low, and there isn't any difference between the treatment and control groups.	Not applicable
Christian 2020	Impact Evaluation of a Comprehensive Nutrition Program for Reducing Stunting in Children Aged 6-23 Months in Rural Malawi	Journal article	Malawi	AFR	LOW-INCOME	District	Government of Malawi - in collaboration with World Food Program and World Vision	2014-2016	Domestic-Households	Rural	Pregnant women, mothers, caregivers of infants in rural areas	(BC) Change end-user hand hygiene practices			Non-randomized study	5	Positive	The impact evaluation demonstrated improved handwashing practices. While, the proportion of caregivers reporting hand washing was low in general, practices improved by 9-12% following handling feces with program implementation	Not evaluated/reported
Ferguson 2022	Facility and Community Results-Rased Financing to Improve Maternal and Child Nutrition and Health in The Gambia	Journal article	The Gambia	AFR	LOW-INCOME	Regional	National Nutrition Agency; Ministry of Health and Social Welfare; Regional Health Directorates and Health Facilities	2015-2018	Domestic-Households	Rural	Pregnant women, mothers, and caregivers of infants in rural areas	(A) Increase access to hand hygiene facility (soap and water), (BC) Change end-user hand hygiene practices			Mixed methods study	5	Positive	Household surveys indicated 49, 43 and 48% increases in handwashing stations, soaps at station and water at station, respectively. Qualitative data helped understand factors underlying these changes (e.g., community residence noted that handwashing with soap and running water, both after using the toilet and before handling food, has become commonplace and is widely accepted to be beneficial for …	No	There were pronounced increases in availability of WASH facilities during the period immediately following the community groups intervention but these were not sustained.
Galiani 2012	Promoting handwashing behavior in Peru: the effect of large-scale mass-media and community level interventions	Grey literature	Peru	AMR	UPPER-MIDDLE	National	Local, regional, and national governments - in collaboration with World Bank's Water and Sanitation Program	2008-2010	Domestic-Households; Institutions-Schools	Rural	Mothers and caregivers of children and primary school children	(BC) Change end-user hand hygiene practices, (EE) Create enabling conditions for hand hygiene			Randomized controlled trial	4	Positive	The evaluation found that mass media intervention alone had no significant effect on handwashing knowledge or handwashing behavior. However, the community-level intervention, which included several community and school activities in addition to the communications campaign, was successful in reaching the target audience with handwashing promotion messages and in improving handwashing behavior.	Not evaluated/reported
Graves 2011	Enhancing a safe water intervention with student-created visual aids to promote handwashing behavior in Kenyan primary schools	Journal article	Kenya	AFR	LOWER-MIDDLE	Provincial	Kenyan Medical Research Institute - in collaboration with U.S. Centers for Disease Control	2007-2009	Institutional-Schools	Rural	Primary school children in rural areas	(A) Increase access to hand hygiene facility (soap and water), (BC) Change end-user hand hygiene practices			Randomized controlled trial	4	Null	No significant between-group differences of intervention in handwashing frequency, soap availability, or visibility of handwashing stations was observed.	Not applicable
Hasan 2016	The impacts of piped water on water quality, sanitation, hygiene and health in rural households of north-western Bangladesh - a quasi-experimental analysis	Grey literature	Bangladesh	SEAR	LOWER-MIDDLE	Regional	Barindra Multipurpose Development Authority	2014-	Domestic-Households	Rural	Marginalized rural households	(A) Increase access to water availability for hand hygiene	Measures targeted marginalized rural households		Non-randomized study	5	Null	Although access to BMDA piped water in the premises involves cost, it did not improve hygiene behavior.	Not applicable
Hernandez 2011	Combining sanitation and hand washing promotion: An example from Amhara, Ethiopia	Grey literature	Ethiopia	AFR	LOW-INCOME	Regional	Amhara Regional State Bureaus of Health and Education - in collaboration with Academy for Educational Development through the Hygiene Improvement Project and World Bank's Water and Sanitation Program	2010-	Domestic-Households	Rural	Unspecified populations in rural areas	(BC) Change end-user hand hygiene practices		Promoted the construction of low-cost hand hygiene facilities (e.g., tippy taps)	Non-randomized study	3	Null	Hand washing device installation kept pace with existing (substandard) trends but did not surpass them. Handwashing promotion may need to rely on social mobilization approaches as much as sanitation does.	Not applicable
Karon 2017	Improving water, sanitation, and hygiene in schools in Indonesia: A cross-sectional assessment on sustaining infrastructural and behavioral interventions	Journal article	Indonesia	SEAR	UPPER-MIDDLE	Provincial	Departments of Education, Health and Planning; Ministry of National Education and Culture; Ministry of Religious Affairs - in collaboration with UNICEF, CARE, and Save the Children	2011-2013	Institutional-Schools	Unspecified	Primary school children in urban and rural areas	(A) Increase access to hand hygiene facility (soap and water), (BC) Change end-user hand hygiene practices			Non-randomized study	4	Positive	Schools that received the program were more likely to have handwashing stations with soap and water and students who learn hygiene skills from their teachers were less likely to defecate openly, more likely to share hygiene knowledge with their parents, and more likely to wash their hands.	Not evaluated/reported
Kavoo 2016	An assessment of water, sanitation and hygiene (WASH) practices and quality of routinely collected data in Machakos County Kenya	Journal article	Kenya	AFR	LOWER-MIDDLE	National	Ministry of Health	2006-	Domestic-Households	Rural	Unspecified populations in rural areas	(A) Increase access to hand hygiene facility (soap and water)			Quantitative descriptive study	1	Positive	There was a high uptake of households availability of hand washing facilities (89%).	Not evaluated/reported
Koehn 2020	Remuneration systems of community health workers in India and promoted maternal health outcomes: a cross-sectional study	Journal article	India	SEAR	LOWER-MIDDLE	National	Ministry of Women and Child Development; Integrated Child Development Service	2005-	Domestic-Households	Urban, Rural	Mothers and caregivers of children in urban and rural areas	(BC) Change end-user hand hygiene practices			Non-randomized study	4	Null	This analysis shows that visits by ASHAs did not demonstrate a stronger relationship with the health outcomes for which they were paid (institutional delivery and complete immunizations) than with outcomes for which they were not explicitly paid (e.g., handwashing).	Not applicable
Lazaro 2019	Food safety policies and practices in public spaces: The urban water, sanitation, and hygiene environment for fresh fish sold from individual vendors in Mzuzu, Malawi	Journal article	Malawi	AFR	LOW-INCOME	Regional	Mzuzu City Council	2001-	Public- Markets	Urban	Fresh fish vendors	(A) Increase access to water availability for hand hygiene			Mixed methods study	3	Null	In general, there was limited oversight of food safety where fresh fish are sold by vendors. Although the vendors' handwashing practices were not directly observed, the lack of soap was inferred to contribute to the presence of E. coli and Salmonella spp., as the vendors sprinkled water onto the fish throughout the day.	Not applicable
Locks 2019	An integrated infant and young child feeding and small-quantity lipid-based nutrient supplementation programme in the Democratic Republic of Congo is associated with improvements in breastfeeding and handwashing behaviours but not dietary diversity	Journal article	DR Congo	AFR	LOW-INCOME	District	Ministry of Public Health - in collaboration with UNICEF	2012-2014	Domestic-Households	Urban, Rural	Pregnant women, mothers, and caregivers of infants and young children in urban and rural areas	(BC) Change end-user hand hygiene practices	Health workers were provided bikes to improve their ability to travel to remote areas and hard to reach households		Non-randomized study	5	Positive	The evaluation found that the health zone that received the enhanced IYCF intervention experienced significantly greater increases in the proportion of mothers reporting several key handwashing practices between baseline and endline compared with mothers in the control area.	Not evaluated/reported
Mugambi 2013	Promoting healthy hygiene and sanitation practices for people living with HIV and AIDS	Grey literature	Kenya	AFR	LOWER-MIDDLE	National	Ministry of Public Health and Sanitation; National AIDS and STI Control Program; Division of Community Health Services	2011-2015	Domestic-Households	Unspecified	People living with HIV and AIDS	(BC) Change end-user hand hygiene practices	Measures targeted people living with HIV and AIDS		Quantitative descriptive study	0	Not evaluated	Not applicable	Not applicable
Mwakitalima 2018	Scaling up rural sanitation in Tanzania: evidence from the National Sanitation Campaign	Journal article	Tanzania	AFR	LOWER-MIDDLE	National	Ministry of Health and Social Welfare	2012-2015	Domestic-Households	Rural	Unspecified populations in rural areas	(A) Increase access to hand hygiene facility (soap and water), (BC) Change end-user hand hygiene practices		Promoted the construction of low-cost hand hygiene facilities (e.g., tippy taps)	Non-randomized study	3	Positive	Hand washing facilities were more likely to be found houshold from villages where the campaign was implemented. The proportions of households without hand washing facilities in the intervention and control villages were 57.3 and 73.3%, respectively.	Not evaluated/reported
Newton-Lewis 2021	Evaluating the effectiveness of Community Health Worker home visits on infant health: A quasi-experimental evaluation of Home Based Newborn Care Plus in India	Journal article	India	SEAR	LOWER-MIDDLE	State	Government of India - in collaboration with the Norway India Partnership Initiative	2013-2017	Domestic-Households	Unspecified	Mothers and caregivers of infants in rural areas	(BC) Change end-user hand hygiene practices			Mixed methods study	5	Null	The intervention had no detectable effect on the key outcomes such as handwashing.	Not applicable
Odone 2021	COVID-19 control school-based interventions: characteristics and impact of a national-level educational programme in Italy	Journal article	Italy	EUR	HIGH-INCOME	National	Italian Ministry of University and Research - in collaboration with Vita-Salute San Raffaele University	2020-2021	Institutional-Schools	Unspecified	Kindergartens and primary school children during the COVID-19 pandemic	(A) Increase access to alcocol-based hand rubs (ABHR), (BC) Change end-user hand hygiene practices			Quantitative descriptive study	4	Positive	Teachers reported that students were more prone to adhere to healthy behaviors after participating in the project, including hand sanitation and handwashing.	Not evaluated/reported
Quattrochi 2021	Effects of a community-driven water, sanitation and hygiene intervention on water and sanitation infrastructure, access, behaviour, and governance: a cluster-randomised controlled trial in rural Democratic Republic of Congo	Journal article	DR Congo	AFR	LOW-INCOME	National	Ministries of Public Health, and of Primary, Secondary and Professional Education - in collaboration with UNICEF	2008-	Domestic-Households	Rural	Unspecified populations in rural areas	(A) Increase access to hand hygiene facility (soap and water), (BC) Change end-user hand hygiene practices			Randomized controlled trial	4	Positive	This programme produced large increases in the percentage of households who use improved water sources, almost doubling access to improved water sources (from 43% to 83%). Respondents also reported large increases in adoption of healthy behaviours, especially handwashing and sanitation-related behaviours, better local governance of WASH facilities and greater satisfaction with and access to water.	Not evaluated/reported
Russpatrick 2017	Mobility up the sanitation ladder following community-led total sanitation in rural Zambia	Journal article	Zambia	AFR	LOWER-MIDDLE	National	Government of the Republic of Zambia; Ministry of Local Government and Housing	2013-	Domestic-Households	Rural	Unspecified populations in rural areas	(A) Increase access to hand hygiene facility (soap and water)			Quantitative descriptive study	4	Null	Of the various latrine components, handwashing stations were the slowest to reach 100% village coverage with mean time of 5.05 months. However, the adequate latrine components most likely to drop off from 100% coverage were handwashing stations.	Not applicable
Sanders 2021	Evaluation of facial cleanliness and environmental improvement activities: Lessons learned from Malawi, Tanzania, and Uganda	Journal article	Malawi, Tanzania, Uganda	AFR	LOW-LOWER-MIDDLE-INCOME	Regional	Ministries of Health, Water, and Education	2015-2018	Domestic-Households; Institutions-Schools	Unspecified	Unspecified populations	(A) Increase access to hand hygiene facility (soap and water), (BC) Change end-user hand hygiene practices			Non-randomized study	3	Positive	Results showed an increase in knowledge at the school and household levels, and in some cases, an increase in presence of hand/face washing stations.	Not evaluated/reported
Schlegelmilch 2016	Evaluation of water, sanitation and hygiene program outcomes shows knowledge behavior gaps in coast province, Kenya	Journal article	Kenya	AFR	LOWER-MIDDLE	District	Department of Community Health in Mombasa - in collaboration with the Coastal Rural Support Program, of Aga Khan Foundation, East Africa	2007-2010	Domestic-Households; Institutions-Schools	Unspecified	Unspecified populations	(A) Increase access to hand hygiene facility (soap and water), (BC) Change end-user hand hygiene practices			Non-randomized study	3	Null	Hand hygiene practices at critical moments did not improve, except for those who washed their hands after defecating. This may be due to a particular educational focus on hygiene with latrine use.	Not applicable
Waterkeyn 2005	Creating demand for sanitation and hygiene through Community Health Clubs: a cost-effective intervention in two districts in Zimbabwe	Journal article	Zimbabwe	AFR	LOWER-MIDDLE	District	Ministry of Health and Child Welfare	1999-	Domestic-Households	Rural	Unspecified populations in rural areas	(A) Increase access to hand hygiene facility (soap and water), (BC) Change end-user hand hygiene practices			Mixed methods study	4	Positive	Club members' hygiene was significantly different from a control group across 17 key hygiene practices including hand washing, showing that if a strong community structure is developed and the norms of a community are altered, sanitation and hygiene behavior are likely to improve.	Yes	The sustainability of the approach is demonstrated by the many clubs with on-going activities which continue to function 14 years after the end of funding, and have a life of their own with minimal outside monitoring or inputs. That the health clubs have contributed in terms of health management for the community is clear.
Yeboah-Antwi 2019	Improving Sanitation and Hygiene through Community-Led Total Sanitation: The Zambian Experience	Journal article	Zambia	AFR	LOWER-MIDDLE	National	Ministry of Local Government and Housing; Ministry of Health; Ministry of General Education; Ministry of Chiefs and Traditional Affair - in collaboration with UNICEF and U.K. Department for International Development)	2011	Domestic-Households; Institutions-Schools	Rural	Unspecified populations in rural areas	(A) Increase access to hand hygiene facility (soap and water), (BC) Change end-user hand hygiene practices			Non-randomized study	5	Positive	Community-led total sanitation implementation in Zambia led to improvements in access to a specific place for washing hand within the household, and better handwashing practices.	Not evaluated/reported
Yen 2021	Learning from the past: Taiwan's responses to COVID-19 versus SARS	Journal article	Taiwan	WPR	HIGH-INCOME	National	Taiwan Ministry of Health and Welfare	2009-	General Community Settings	Unspecified	Unspecified populations	(A) Increase access to alcohol-based hand rubs (ABHR)			Quantitative descriptive study	5	Positive	The proportion of participants disinfecting their hands with ABHS significantly increased from 44.2% during the 2003 SARS/2009 H1N1 pandemic to 98.4% disinfecting hands with ABHS on entering a commercial building or restaurant and 65.4% carrying ABHS during COVID-19.	Not evaluated/reported

### Sheet: Measures
Effectiveness of measures taken by governments to support hand hygiene in community settings: A systematic review. Snyder et al
Study	Country	Setting	Measures	Building Block	Descriptive theme	Impact	Sustainablility
Adebayo 2021	Nigeria	Institutional	The Nigerian National School Health Policy emphasized deliberate actions to ensure that schools are in safe environments, free from physical, biological, social, and environmental hazards for students and staff. It also included the provision of potable water supply, sanitary facilities, and hand hygiene facilities.	Sector Policy Strategy	Policy	Null	Not applicable
Agarwala 2022	India	General	A portal was created to highlight the contributions and efforts proposed by the Ministries and Departments and to track and monitor the progress of the action plan's implementation.	Planning, Monitoring, and Review	Learning	Positive	Not reported
Agarwala 2022	India	General	The inter-ministerial initiative mainstreamed the action planning of the Swachh Bharat Mission (Clean India Mission) across all government sectors, ensuring that each Ministry and Department contributed to achieving the campaign's goals of open defecation-free villages and improved hygiene promotion.	Institutional Arrangements	Committee and action planning	Positive	Not reported
Aluri 2022	Bangladesh	Domestic	Community members participated in meetings led by community hygiene promoters (CHPs) to develop action plans, identify appropriate technology for their area, and ensure its installation in accessible locations.	Institutional Arrangements	Committee and action planning	Null	Not applicable
Aluri 2022	Bangladesh	Domestic	CHPs, distinct from CHWs and considered volunteers with a modest stipend, received 10 days of training on BCC. They were assigned specific areas to visit households and organize community activities.	Capacity Development	Implementer training	Null	Not applicable
Antwi-Agyei 2017	Tanzania	Institutional	Students participated in school health clubs, where they conducted WASH-related activities, including the promotion of hygiene behaviors and practices through art, drama, and poetry in both schools and the community.	Capacity Development	Consumer engagement	Positive	No
Antwi-Agyei 2017	Tanzania	Institutional	A sub-component of the National Sanitation Campaign included a demand creation campaign aimed at improving sanitation and hygiene practices in schools through school-led total sanitation (SLTS) and sanitation marketing approaches.	Sector Policy Strategy	Program integration	Positive	No
Antwi-Agyei 2017	Tanzania	Institutional	The National Sanitation Campaign budget was allocated for recurrent expenditures, such as soap, while school budgets prioritized the rehabilitation of facilities, supervision and monitoring, and training.	Sector Financing	Resource allocation	Positive	No
Antwi-Agyei 2017	Tanzania	Institutional	The Ministry of Education, Science and Technology led the school sub-component of the National Sanitation Campaign, while the Ministry of Health, Community Development, Gender, Elderly, and Children played an advisory role. Their responsibilities included developing school WASH guidelines, training regional secretariats and local government authorities for implementation, conducting monitoring an…	Institutional Arrangements	Decentralizing commitments	Positive	No
Bajracharya 2003	Myanmar	Domestic	A multi-level communication campaign operated under the umbrella of two national initiatives (National Sanitation Week and Social Mobilisation for Sanitation and Hygiene). The campaign utilized mass media, printed information, education and communication materials, and household visits by village authorities and/or basic health staff to enhance knowledge about the benefits of sanitation and hygie…	Sector Policy Strategy	Program integration	Positive	Not reported
Bajracharya 2003	Myanmar	Domestic	Participation in training, orientation, and planning workshops at various levels was grouped together as 'information sharing sessions.' Two individuals from each village received this training and orientation. They were then expected to organize meetings with other villagers to encourage house-to-house visits or motivate them to take direct action.	Capacity Development	Implementer training	Positive	Not reported
Bajracharya 2003	Myanmar	Domestic	The Department of Health and the Central Health Education Bureau of the Department of Health Planning developed and distributed information, education, and communication materials. They also conducted orientation and planning workshops and training for community mobilization.	Institutional Arrangements	Decentralizing commitments	Positive	Not reported
Briceño 2017	Tanzania	Domestic	Volunteers from each community were selected as front-line activists and trained to promote the campaign through face-to-face interactions. They also assisted households in building tippy taps.	Capacity Development	Implementer training	Null	Not applicable
Briceño 2017	Tanzania	Domestic	A large-scale promotion campaign included mass media and traveling road shows that reinforced hand hygiene messages through engaging and entertaining performances.	Sector Policy Strategy	Promotion campaign	Null	Not applicable
Cameron 2013	Indonesia	Domestic	The demand-creation campaign aimed to improve sanitation and hygiene practices through CLTS and social marketing strategies.	Sector Policy Strategy	Program integration	Null	Not applicable
Cameron 2013	Indonesia	Domestic	Local private sector partnerships were established, involving the training of local artisans and vendors to meet the increased demand for sanitation and hygiene goods and services.	Capacity Development	Private sector engagement	Null	Not applicable
Chard 2018	Lao PDR	Institutional	The Laos Basic Education, Water, Sanitation and Hygiene Programme included provision of a school water supply, sanitation facilities, hand hygiene facilities (individual and group), drinking water filters, and behavior change education and promotion.	Sector Policy Strategy	Service delivery	Positive	Yes
Chase 2012	Vietnam	Domestic	A mass media and interpersonal communication campaign at the community level, led by the Vietnam Women's Union, promoted group and household activities to reinforce handwashing with soap.	Sector Policy Strategy	Promotion campaign	Null	Not applicable
Chase 2012	Vietnam	Domestic	Handwashing motivators from the Vietnam Women's Union were trained to conduct interpersonal communication activities. These included household visits, market meetings, loudspeaker announcements, club meetings, handwashing with soap festivals, and the distribution of information and promotional materials at key locations in the village.	Capacity Development	Implementer training	Null	Not applicable
Christian 2020	Malawi	Domestic	Right Foods at the Right Time nutrition program integrated social and behavioral change communication (SBCC) aimed at improving WASH knowledge and practices through mass media, nutrition days, and one-on-one and group counseling at nutritional supplement distribution sites by local governmental healthcare volunteers.	Sector Policy Strategy	Program integration	Positive	Not reported
Ferguson 2022	Gambia	Domestic	Village development committees established contracts to determine and plan which development activities should be financed and included in the SBCC efforts.	Institutional Arrangements	Committee and action planning	Positive	No
Ferguson 2022	Gambia	Domestic	Quarterly incentive payments were provided to local governance bodies for meeting benchmarks related to health-enhancing behaviors, including good hygiene practices.	Capacity Development	Incentives	Positive	No
Galiani 2012	Peru	Domestic/Institutional	Mothers and caregivers attended hand hygiene sessions where community-based agents demonstrated proper handwashing techniques with soap and provided information on how improved hand hygiene positively impacts infant health and welfare.	Capacity Development	Consumer engagement	Positive	Not reported
Galiani 2012	Peru	Domestic/Institutional	The mass media and direct consumer contact communication campaign (Global Scaling Up Handwashing Project) featured broadcast radio advertisements and print materials, such as posters, which reminded individuals of key moments to wash their hands with soap.	Sector Policy Strategy	Promotion campaign	Positive	Not reported
Galiani 2012	Peru	Domestic/Institutional	Partnership building between public and private agents aimed to create an enabling environment that facilitated and sustained hand hygiene behavior with soap.	Capacity Development	Private sector engagement	Positive	Not reported
Galiani 2012	Peru	Domestic/Institutional	Hand hygiene behavior was incorporated into the school curricula.	Institutional Arrangements	Cross-sector coordination	Positive	Not reported
Graves 2011	Kenya	Institutional	Financing for the program was provided for the first year of implementation, with the expectation that schools would self-finance the program after one year.	Sector Financing	Financing	Null	Not applicable
Graves 2011	Kenya	Institutional	Two teachers from each school were trained in a hand hygiene program, which included the use of safe water systems at schools and encouraged the establishment of pupil-focused safe water clubs.	Capacity Development	Implementer training	Null	Not applicable
Graves 2011	Kenya	Institutional	Schools were provided with containers for safe water storage, soap for handwashing, water treatment supplies, and low-cost materials to set up handwashing facilities. They also received promotional materials from a hand hygiene poster competition.	Sector Policy Strategy	Service delivery	Null	Not applicable
Hasan 2016	Bangladesh	Domestic	Households were charged a nominal fee per person per month for water usage.	Sector Financing	Financing	Null	Not applicable
Hasan 2016	Bangladesh	Domestic	Service delivery included the installation of piped water infrastructure and overhead water tanks to households with limited access to potable water.	Sector Policy Strategy	Service delivery	Null	Not applicable
Hernandez 2011	Ethiopia	Domestic	Health extension workers and outreach agents received practical training and job aids on hand hygiene and the construction of tippy taps.	Capacity Development	Implementer training	Null	Not applicable
Hernandez 2011	Ethiopia	Domestic	Demand-creation campaign (Community-Led Total Behavior Change in Hygiene and Sanitation) that combined community mobilization with community-led total sanitation (CLTS) to promote the installation of “tippy taps” at latrine sites.	Sector Policy Strategy	Program integration	Null	Not applicable
Hernandez 2011	Ethiopia	Domestic	Existing monitoring forms were adapted to track the availability of handwashing facilities with water and soap in households.	Planning, Monitoring, and Review	M&E systems	Null	Not applicable
Hernandez 2011	Ethiopia	Domestic	Agricultural extension workers, model farmers, and teachers were engaged as outreach agents for promoting hygiene and sanitation behavior change activities.	Institutional Arrangements	Cross-sector coordination	Null	Not applicable
Karon 2017	Indonesia	Institutional	School committees of parents and teachers developed action plans to assess the current situation in the school and plan the implementation of WASH interventions based on identified needs.	Institutional Arrangements	Committee and action planning	Positive	Not reported
Karon 2017	Indonesia	Institutional	Training of trainers for appropriate technology was conducted at the provincial level for members of a WASH working group (government and implementing partners), which was subsequently cascaded to schools.	Capacity Development	Implementer training	Positive	Not reported
Karon 2017	Indonesia	Institutional	Monitoring, evaluation, and learning activities included situational analyses, mapping exercises, documentation, coordination and management meetings, and information dissemination events.	Planning, Monitoring, and Review	Learning	Positive	Not reported
Karon 2017	Indonesia	Institutional	A portion of the annual school operational grant was allocated for WASH-related expenses, including the maintenance of hardware and the purchase of hygiene consumables such as soap and cleaning products.	Sector Financing	Resource allocation	Positive	Not reported
Kavoo 2016	Kenya	Domestic	CHWs collected data monthly on household access to handwashing facilities with soap and water using a structured reporting tool, which was entered into District Health Information System 2 by health information officers.	Planning, Monitoring, and Review	M&E systems	Positive	Not reported
Koehn 2020	India	Domestic	Accredited Social Health Activists (ASHAs) were chosen by their communities and trained to support the work of CHWs, with a focus on promoting maternal health behaviors, including hand hygiene.	Capacity Development	Implementer training	Null	Not applicable
Koehn 2020	India	Domestic	ASHAs receive performance-based incentives, a monthly stipend, and are eligible for a government life insurance scheme.	Capacity Development	Incentives	Null	Not applicable
Lazaro 2019	Malawi	Public	Routine monitoring was conducted by health officials, with inspections every three months carried out by a joint team of environmental health officers, the Malawi Bureau of Standards, the labor office, and the industry and trade officer. As needed, samples of water and food were analyzed by a local laboratory if any issues were suspected.	Planning, Monitoring, and Review	Accountability	Null	Not applicable
Lazaro 2019	Malawi	Public	The Mzuzu City Food By-laws stipulate that water and sanitation facilities must be available at food-selling premises.	Institutional Arrangements	Regulatory framework	Null	Not applicable
Locks 2019	DR Congo	Domestic	Health workers and community health workers (CHWs) were trained to participate in the enhanced infant and young child feeding program. This training included using counseling tools and providing bikes to improve their ability to travel to remote areas and strengthen their presence in the community.	Capacity Development	Implementer training	Positive	Not reported
Locks 2019	DR Congo	Domestic	The government piloted an enhanced infant and young child feeding program that integrated health facilities and community-based counseling on hand hygiene for mothers and caregivers.	Sector Policy Strategy	Program integration	Positive	Not reported
Mugambi 2013	Kenya	Domestic	WASH practices were integrated into existing training of public health practitioners and CHWs.	Capacity Development	Implementer training	Not evaluated	Not applicable
Mugambi 2013	Kenya	Domestic	The Hygiene Promotion Technical Working Group reviewed relevant policy documents and suggested ways to integrate WASH into HIV guidance and programming.	Sector Policy Strategy	Program integration	Not evaluated	Not applicable
Mugambi 2013	Kenya	Domestic	District AIDS and STI officers were invited to join the training during implementation to support the integration of WASH and HIV.	Institutional Arrangements	Cross-sector coordination	Not evaluated	Not applicable
Mwakitalima 2018	Tanzania	Domestic	The National Sanitation Campaign employed a demand creation approach to enhance sanitation and hygiene practices through CLTS, social marketing, and behavior change communication (BCC).	Sector Policy Strategy	Program integration	Positive	Not reported
Mwakitalima 2018	Tanzania	Domestic	The progress of the campaign was assessed through various measures, including supportive supervision, experience-sharing meetings, and cleanliness competitions, which featured certification and awards.	Planning, Monitoring, and Review	Learning	Positive	Not reported
Mwakitalima 2018	Tanzania	Domestic	Artisans were trained to demonstrate to the community how to create low-cost hand hygiene facilities, such as tippy taps.	Capacity Development	Private sector engagement	Positive	Not reported
Mwakitalima 2018	Tanzania	Domestic	Government officials and influential figures were invited to deliver key messages about the campaign during commemorative events such as National Sanitation Week, Global Handwashing Day, and World Toilet Day.	Capacity Development	Stakeholder engagement	Positive	Not reported
Newton-Lewis 2021	India	Domestic	The government program, Home-Based Newborn Care, was adapted to ensure that CHWs conducted home visits at critical moments in a child's growth, providing key messages and counseling on hand hygiene.	Sector Policy Strategy	Program integration	Null	Not applicable
Odone 2021	Italy	Institutional	A large recruitment campaign, including email, social media, and dedicated communication, targeted Italian schools to enrolled into the program on a voluntary basis. Schools could also self-register through an online portal.	Capacity Development	Consumer engagement	Positive	Not reported
Odone 2021	Italy	Institutional	The national-level, opt-in education program, Igiene Insieme (Hygiene Together), included health education materials to teach children about good hygiene practices, a 30-hour accredited training course for teachers, and free hygiene kits for hand and surface hygiene to be used in schools.	Sector Policy Strategy	Promotion campaign	Positive	Not reported
Quattrochi 2021	DR Congo	Domestic	A community-elected village WASH committee, together with the chief medical officer, developed an action plan to identify practical, low-cost solutions for improving drinking water, sanitation, and hygiene	Institutional Arrangements	Committee and action planning	Positive	Not reported
Quattrochi 2021	DR Congo	Domestic	Communities received 3-6 months of support from government health officials and local NGOs, including financing for new or improved water infrastructure and coverage of personnel costs.	Sector Financing	Financing	Positive	Not reported
Quattrochi 2021	DR Congo	Domestic	Communities self-evaluated hand hygiene, water use, and sanitation practices, complemented by visits and assessments from health staff.	Planning, Monitoring, and Review	Accountability	Positive	Not reported
Quattrochi 2021	DR Congo	Domestic	Health zones provided training for community volunteers on maintaining latrines, managing water supply systems, sanitation, conflict management, and petty cash management.	Capacity Development	Implementer training	Positive	Not reported
Quattrochi 2021	DR Congo	Domestic	Communities collectively submitted a request to the health zone to adopt a national, community-driven WASH program called Villages et Ecoles Assainis (Healthy Villages & Schools).	Sector Policy Strategy	Promotion campaign	Positive	Not reported
Russpatrick 2017	Zambia	Domestic	The Ministry of Local Government and Housing implemented an information system to monitor the progress of their sanitation initiative, with volunteers routinely collecting data on households.	Planning, Monitoring, and Review	M&E systems	Null	Not applicable
Russpatrick 2017	Zambia	Domestic	A demand-creation campaign aimed to improve sanitation and hygiene practices through CLTS.	Sector Policy Strategy	Program integration	Null	Not applicable
Sanders 2021	Multi-country	Domestic/Institutional	Facial cleanliness and environmental (F&E) improvement strategies, including hand hygiene, were incorporated into trachoma control and prevention programs.	Sector Policy Strategy	Program integration	Positive	Not reported
Sanders 2021	Multi-country	Domestic/Institutional	Ministries of Health in each country conducted a multi-step process, including a situational analysis and stakeholder workshops, to guide decisions on the allocation of funds for prioritizing facial cleanliness and environmental improvement activities.	Sector Financing	Resource allocation	Positive	Not reported
Sanders 2021	Multi-country	Domestic/Institutional	An F&E Monitoring and Evaluation (FEME) framework was developed for each country to conduct quarterly monitoring of F&E activities, including country-specific indicators requested by the Ministry of Health.	Planning, Monitoring, and Review	M&E systems	Positive	Not reported
Schlegelmilch 2016	Kenya	Domestic/Institutional	Water user associations were established to manage and maintain the community WASH infrastructure.	Institutional Arrangements	Committee and action planning	Null	Not applicable
Schlegelmilch 2016	Kenya	Domestic/Institutional	The Sombeza Water and Sanitation Improvement Program constructed water and sanitation infrastructure in schools and communities, including handwashing stations, and delivered health and hygiene promotion through CLTS methods.	Sector Policy Strategy	Service delivery	Null	Not applicable
Waterkeyn 2005	Zimbabwe	Domestic	Community health clubs were established with executive committees, constitutions, and annual elections. Members met weekly to discuss key hygiene practices, including hand hygiene.	Institutional Arrangements	Committee and action planning	Positive	Yes
Waterkeyn 2005	Zimbabwe	Domestic	Community health club members pledged to make small home improvements and behavior changes by the following week. Home visits between members were arranged to monitor each other’s progress.	Planning, Monitoring, and Review	Accountability	Positive	Yes
Waterkeyn 2005	Zimbabwe	Domestic	Local environmental health technicians were trained on the materials and organization of community health clubs.	Capacity Development	Implementer training	Positive	Yes
Yeboah-Antwi 2019	Zambia	Domestic/Institutional	The Zambia Sanitation and Hygiene Program utilized a demand-creation approach to improve sanitation and hygiene practices through CLTS, sanitation marketing, SLTS, and national BCC.	Sector Policy Strategy	Program integration	Positive	Not reported
Yeboah-Antwi 2019	Zambia	Domestic/Institutional	Selected villagers were trained to facilitate community triggering of the program, encouraging villages to form sanitation committees, build and use their own latrines without subsidies, and improve personal hygiene.	Capacity Development	Implementer training	Positive	Not reported
Yeboah-Antwi 2019	Zambia	Domestic/Institutional	Capacity building for the private sector was established through sanitation marketing to boost demand for sanitation products and services and support the construction of low-cost latrines.	Capacity Development	Private sector engagement	Positive	Not reported
Yen 2021	Taiwan	General	The national policy extended the standard use of alcohol-based hand sanitizers beyond hospitals into broader communities during the 2009 H1N1 outbreak.	Sector Policy Strategy	Policy	Positive	Not reported
